# A modelling approach for the analysis of decisions in Home Health Care at multiple planning levels

**DOI:** 10.1101/2025.11.06.25339521

**Authors:** Luca Grieco, Martin Utley, Sonya Crowe

**Affiliations:** Clinical Operational Research Unit, Department of Mathematics, University College London, London, United Kingdom

**Keywords:** Home health care, OR in health services, Optimisation, Strategic planning, Decision making, Synthetic data

## Abstract

The sustainable delivery of Home Health Care (HHC) is increasingly important as ageing populations and rising demands place pressure on health and social care systems. HHC involves complex decision-making across strategic, tactical, and operational levels, often constrained by limited resources such as workforce availability.

While Operational Research (OR) has been widely applied to support operational decisions in HHC, recent reviews highlight a lack of focus on strategic and tactical planning, and limited recognition of the hierarchical structure linking decisions across levels. This undermines the potential of OR to inform real-world planning effectively.

To address these gaps, we propose a modelling approach enabling consistent analysis of decisions across planning levels. We defined a modular approach for analysing hierarchies of decisions and accounting for cascade effects. Then, we applied those principles by developing a configurable tool in R, comprising a synthetic data generator and a suite of optimisation and heuristic routines.

We illustrate the benefits of this approach through a case study. Our results demonstrate the value of this structured modelling approach for informing decisions in HHC. The emphasis we gave on modularity facilitated the development of an analysis tool that can be easily adapted to different hierarchies of decisions and settings.
