## Supplementary File 1 for "A modelling approach for the analysis of decisions in Home Health Care at multiple planning levels"

### Sheet: Sheet1
			District Nursing roles (low, medium, high skills)			District Nursing roles (low, medium, high skills)			Hybrid role (low skills)
			DN_L	DN_M	DN_H	PT_L	PT_M	PT_H	HA_L
		Daily salary (£)	50	70	105	50	70	105	60
For each of the following activities, 1 means that the corresponding role is allowed to conduct that activity, 0 otherwise
Type	Activity	Activity duration (hours)	DN_L	DN_M	DN_H	PT_L	PT_M	PT_H	HA_L
DN	Accident prevention	0.27	0	0	1	0	0	0	0
DN	Advice for district nursing	0.18	0	0	1	0	0	0	0
DN	Assessment	0.6	0	0	1	0	0	0	0
DN	Bandaging	0.15	1	1	1	0	0	0	1
DN	Bereavement support	0.27	0	1	1	0	0	0	0
DN	Bladder care	0.18	1	1	1	0	0	0	1
DN	Blood monitoring	0.13	1	1	1	0	0	0	1
DN	Bowel care	0.15	1	1	1	0	0	0	0
DN	Carer support	0.15	0	0	1	0	0	0	0
DN	Catheter care	0.17	0	1	1	0	0	0	0
DN	Central line care	0.13	0	0	1	0	0	0	0
DN	Chemotherapy	0.1	0	0	1	0	0	0	0
DN	Continence advice	0.15	0	1	1	0	0	0	0
DN	Continence assessment	0.18	0	1	1	0	0	0	0
DN	Daily living	0.48	1	1	1	0	0	0	1
DN	Diabetic care	0.12	1	1	1	0	0	0	1
DN	Discharge planning	0.22	0	0	1	0	0	0	0
DN	Doppler assessment	0.2	0	0	1	0	0	0	0
DN	End of life care	0.18	0	0	1	0	0	0	0
DN	Equipment assessment	0.2	0	1	1	0	0	0	0
DN	Feeding management	0.08	0	1	1	0	0	0	0
DN	Gastrostomy	0.33	0	0	1	0	0	0	0
DN	Health promotion	0.18	0	0	1	0	0	0	0
DN	Hydration	0.18	1	1	1	0	0	0	1
DN	Liaison	0.32	0	0	1	0	0	0	0
DN	Medication	0.17	0	1	1	0	0	0	0
DN	Mobility assistance	0.43	0	0	1	0	0	0	0
DN	Nutritional advice	0.33	0	1	1	0	0	0	0
DN	Observations	0.37	1	1	1	0	0	0	1
DN	Palliative care	0.17	0	1	1	0	0	0	0
DN	Patient training	0.13	0	0	1	0	0	0	0
DN	Post operative care	0.18	0	1	1	0	0	0	0
DN	Prevention of admission	0.23	0	0	1	0	0	0	0
DN	Pulmonary rehabilitation	0.28	0	0	1	0	0	0	0
DN	Reassessment	0.13	0	0	1	0	0	0	0
DN	Risk assessment	0.27	0	0	1	0	0	0	0
DN	Safeguarding adults	0.13	0	0	1	0	0	0	0
DN	Supervision of medication	0.18	0	1	1	0	0	0	0
DN	Support	0.15	0	1	1	0	0	0	0
DN	Tracheostomy care	0.23	0	0	1	0	0	0	0
DN	Treatment	0.35	0	1	1	0	0	0	0
DN	Treatment programme	0.27	0	0	1	0	0	0	0
DN	Ulcer care	0.17	0	1	1	0	0	0	0
DN	Wound care	0.2	1	1	1	0	0	0	1
PT	Advice for physiotherapy	0.38	0	0	0	1	1	1	1
PT	Balance therapy	0.25	0	0	0	0	0	1	0
PT	Mobility therapy	0.43	0	0	0	0	0	1	0
PT	Physio discharge planning	0.45	0	0	0	0	0	1	0
PT	Physiotherapy assessment	0.82	0	0	0	1	1	1	1
PT	Rehabilitation	0.6	0	0	0	1	1	1	1
PT	Review	0.52	0	0	0	0	1	1	0
PT	Screening	0.9	0	0	0	0	1	1	0
